# DeepEXPOKE: A Deep Learning Framework with Polygenic Risk Scores as Knockoffs for Deconvoluting Genetic and Non-Genetic Exposure Risks in Sepsis and Coronary Heart Disease

**DOI:** 10.1101/2024.10.15.24315572

**Authors:** Aditya Sriram, Rebecca Bohn, Kate Kernan, Joseph Carcillo, Soyeon Kim, Hyun Jung Park

## Abstract

The exposome refers to the totality of environmental, behavioral, and lifestyle exposures an individual experiences throughout one’s lifetime. Due to the modifiability of exposures, identifying the risk exposures on a disease is crucial for effective intervention and prevention of the disease. However, traditional analytical methods struggle to capture the complexities of exposome data: nonlinear effects, correlated exposures, and potential interplay with genetic effects. To address these challenges and accurately estimate exposure effects on complex diseases, we developed DeepEXPOKE, a deep learning framework integrating two types of knockoff features: statistical knockoffs (statKO) and polygenic risk score as knockoffs (PRSKO). DeepEXPOKE-statKO controls exposure correlation and DeepEXPOKE-PRSKO isolates genetic effects, while both can capture nonlinear effects. We applied DeepEXPOKE to predict outcomes of two significant diseases with distinct etiology and clinical presentation: sepsis and coronary heart disease (CHD), demonstrating its performance in comparison to existing machine learning methods. Furthermore, both DeepEXPOKE-PRSKO and DeepEXPOKE-statKO identified metabolites such as glucose and triglycerides as risk factors for sepsis and suggested that their effects are primarily at the non-genetic level, consistent with the role of metabolites in responding to environmental factors. Additionally, DeepEXPOKE-PRSKO uniquely identified asthma as a sepsis risk factor and suggested its effect is partially at the genetic level, offering insights into the conflicting associations observed between the genome data studies and patient data analysis regarding asthma and sepsis risk. Overall, DeepEXPOKE offers a novel DNN approach for identifying and interpreting exposure risk factors, advancing our understanding of complex diseases.
