## Supplemental Table 1 for "DeepEXPOKE: A Deep Learning Framework with Polygenic Risk Scores as Knockoffs for Deconvoluting Genetic and Non-Genetic Exposure Risks in Sepsis and Coronary Heart Disease"

Feature	Explanation
Apolipoprotein A1	A protein involved in lipid metabolism, primarily found in HDL cholesterol, which helps to remove excess cholesterol from tissues.
Apolipoprotein B	A protein component of LDL cholesterol, which is crucial in lipid metabolism and is associated with cardiovascular risk.
Body mass index (BMI)	A measure of body fat based on height and weight. It is used to assess if an individual is underweight, normal weight, overweight, or obese.
Calcium	An essential mineral important for bone health, muscle function, and nerve signaling.
Creatinine	A waste product from muscle metabolism that is filtered out by the kidneys; high levels can indicate impaired kidney function.
Glycated haemoglobin (HbA1c)	A form of hemoglobin used to monitor long-term glucose control in individuals with diabetes.
HDL cholesterol	High-density lipoprotein cholesterol, often termed "good" cholesterol, helps to transport cholesterol from the bloodstream to the liver.
Standing height	Measurement of an individual’s height while standing; used in various health assessments.
Intra-ocular pressure, corneal-compensated (left)	The pressure within the left eye, adjusted for corneal thickness; important for diagnosing glaucoma.
Intra-ocular pressure, corneal-compensated (right)	The pressure within the right eye, adjusted for corneal thickness; important for diagnosing glaucoma.
Total Cholesterol	The sum of all cholesterol types in the blood, including HDL, LDL, and VLDL; a high total cholesterol level can indicate an increased risk of heart disease.
Diastolic blood pressure, automated reading	The lower number in a blood pressure measurement, indicating the pressure in the arteries when the heart rests between beats.
Systolic blood pressure, automated reading	The higher number in a blood pressure measurement, indicating the pressure in the arteries when the heart beats.
Age high blood pressure diagnosed	The age at which an individual was first diagnosed with high blood pressure (hypertension).
Number of self-reported cancers	The count of cancers an individual has reported having; used to assess cancer history and risk.
Alanine aminotransferase (ALT)	An enzyme found in the liver; elevated levels can indicate liver damage or inflammation.
Albumin	A protein produced by the liver; low levels can indicate liver disease or kidney problems.
Alkaline phosphatase (ALP)	An enzyme related to the liver and bones; elevated levels can indicate liver disease or bone disorders.
Aspartate aminotransferase (AST)	An enzyme found in the liver and other tissues; high levels can indicate liver damage or disease.
C-reactive protein (CRP)	A protein produced by the liver in response to inflammation; high levels can indicate inflammation or infection.
Direct bilirubin	A form of bilirubin that is processed by the liver; elevated levels can indicate liver dysfunction or bile duct obstruction.
Glucose	A type of sugar found in the blood; high levels can indicate diabetes or other metabolic disorders.
IGF-1 (Insulin-like Growth Factor 1)	A hormone similar to insulin that plays a role in growth and development; levels can be affected by growth hormone levels.
LDL Cholesterol	Low-density lipoprotein cholesterol, often termed "bad" cholesterol, which can lead to plaque buildup in arteries.
Lipoprotein A	A type of lipoprotein associated with an increased risk of cardiovascular disease.
Microalbumin in urine	Small amounts of albumin in the urine; elevated levels can indicate early kidney damage.
Phosphate	An essential mineral involved in bone health and energy production; abnormal levels can indicate various health issues.
Potassium in urine	The amount of potassium excreted in urine; important for assessing kidney function and electrolyte balance.
SHBG (Sex Hormone-Binding Globulin)	A protein that binds sex hormones (like testosterone and estrogen) in the blood; levels can influence hormone activity.
Sodium in urine	The amount of sodium excreted in urine; important for assessing kidney function and fluid balance.
Testosterone	A hormone involved in male reproductive health and various bodily functions; levels can affect mood, energy, and overall health.
Total bilirubin	The total amount of bilirubin in the blood; elevated levels can indicate liver problems or anemia.
Total protein	The total amount of protein in the blood, including albumin and globulins; low levels can indicate liver or kidney problems.
Triglycerides	A type of fat in the blood; high levels can increase the risk of cardiovascular disease.
Urate	A waste product formed from the breakdown of purines; high levels can lead to gout or kidney stones.
Urea	A waste product formed from protein metabolism; high levels can indicate kidney dysfunction.
Vitamin D	A vitamin important for bone health, immune function, and overall well-being; deficiency can lead to various health problems.
Diabetes Mellitus	A chronic condition characterized by high blood sugar levels due to insufficient insulin production or action.
COPD (Chronic Obstructive Pulmonary Disease)	A group of progressive lung diseases that cause breathing difficulties, including chronic bronchitis and emphysema.
Chronic renal disease	A condition where the kidneys gradually lose function over time, leading to kidney failure.
Hypertension	A condition characterized by consistently high blood pressure levels, which can lead to heart disease and other health issues.
Asthma	A chronic respiratory condition characterized by inflammation and narrowing of the airways, causing difficulty in breathing.
