## Supplemental Table 2 for "DeepEXPOKE: A Deep Learning Framework with Polygenic Risk Scores as Knockoffs for Deconvoluting Genetic and Non-Genetic Exposure Risks in Sepsis and Coronary Heart Disease"

### Sheet: PRSKO_sepsismortality
Z	X	p.value	test.statistic	reject
F1	K1	0.410758	0.822561	FALSE
F2	K2	0.999399	0.000753625	FALSE
F3	K3	0.649746	-0.454116	FALSE
F4	K4	0.925217	-0.0938644	FALSE
F5	K5	0.305074	-1.02561	FALSE
F6	K6	0.119047	-1.55878	FALSE
F7	K7	0.0459144	1.99618	TRUE
F8	K8	0.396054	-0.84869	FALSE
F9	K9	0.0448693	-2.00588	TRUE
F10	K10	0.0811323	-1.74415	FALSE
F11	K11	0.680751	0.411438	FALSE
F12	K12	0.927575	-0.0908959	FALSE
F13	K13	0.973138	0.0336734	FALSE
F14	K14	0.516751	-0.648362	FALSE
F15	K15	0.461255	-0.736782	FALSE
F16	K16	0.619606	-0.496409	FALSE
F17	K17	0.903401	0.121366	FALSE
F18	K18	0.793391	0.26191	FALSE
F19	K19	0.210962	1.25092	FALSE
F20	K20	0.858361	-0.178461	FALSE
F21	K21	0.196569	-1.29139	FALSE
F22	K22	0.285716	1.06757	FALSE
F23	K23	0.424126	-0.799284	FALSE
F24	K24	0.744472	0.325938	FALSE
F25	K25	0.125049	1.53392	FALSE
F26	K26	0.605488	0.516525	FALSE
F27	K27	0.43426	0.781922	FALSE
F28	K28	0.38842	0.862486	FALSE
F29	K29	0.133713	-1.49962	FALSE
F30	K30	0.750857	0.31751	FALSE
F31	K31	0.181883	-1.33498	FALSE
F32	K32	0.402392	-0.837356	FALSE
F33	K33	0.368836	0.898655	FALSE
F34	K34	0.34129	-0.951619	FALSE
F35	K35	0.651539	-0.451625	FALSE
F36	K36	0.650054	-0.453687	FALSE
F37	K37	0.849129	0.190229	FALSE
F38	K38	0.425763	0.796463	FALSE
F39	K39	0.0981745	1.65377	FALSE
F40	K40	0.00870206	-2.62354	TRUE
F41	K41	0.98008	0.0249684	FALSE
F42	K42	0.712924	-0.367932	FALSE

### Sheet: PRSKO_sepsisincidence
Z	X	p.value	test.statistic	reject
F1	K1	0.00561451	2.76948	TRUE
F2	K2	0.177471	-1.34858	FALSE
F3	K3	0.0955416	1.66686	FALSE
F4	K4	0.06004	-1.8805	FALSE
F5	K5	0.0941084	1.67411	FALSE
F6	K6	0.0182092	2.36134	TRUE
F7	K7	2.91e-05	4.18033	TRUE
F8	K8	0.330053	-0.974008	FALSE
F9	K9	0.324639	0.984969	FALSE
F10	K10	0.980728	0.0241563	FALSE
F11	K11	0.144786	-1.4582	FALSE
F12	K12	0.226087	1.2105	FALSE
F13	K13	1.06e-05	4.40467	TRUE
F14	K14	0.000593133	-3.43474	TRUE
F15	K15	0.0473351	-1.98329	TRUE
F16	K16	0.31532	1.00412	FALSE
F17	K17	0.280131	1.08003	FALSE
F18	K18	0.0841558	1.72707	FALSE
F19	K19	0.494429	-0.683282	FALSE
F20	K20	0.68613	0.404113	FALSE
F21	K21	0.25594	-1.13604	FALSE
F22	K22	0.502738	0.670188	FALSE
F23	K23	0.958906	0.0515271	FALSE
F24	K24	0.231185	-1.19731	FALSE
F25	K25	0.091137	-1.68943	FALSE
F26	K26	0.0672185	1.83021	FALSE
F27	K27	0.112823	1.58563	FALSE
F28	K28	0.759251	-0.306465	FALSE
F29	K29	0.0707291	-1.80721	FALSE
F30	K30	0.730466	-0.344505	FALSE
F31	K31	0.666929	0.430366	FALSE
F32	K32	0.130062	1.51386	FALSE
F33	K33	0.161059	1.40152	FALSE
F34	K34	4.97e-14	7.53258	TRUE
F35	K35	0.879047	0.152177	FALSE
F36	K36	0.284915	-1.06934	FALSE
F37	K37	0.000247131	3.66522	TRUE
F38	K38	0.000102502	3.88459	TRUE
F39	K39	0.0214202	2.30049	TRUE
F40	K40	0.0855216	1.71951	FALSE
F41	K41	0.544577	0.605906	FALSE
F42	K42	0.981037	-0.0237683	FALSE

### Sheet: STATKO_sepsismortality
Z	X	p.value	test.statistic	reject
F1	K1	0.588548	0.540941	FALSE
F2	K2	0.111476	-1.5916	FALSE
F3	K3	0.897952	-0.128249	FALSE
F4	K4	0.222662	-1.21948	FALSE
F5	K5	0.834717	0.208656	FALSE
F6	K6	0.507477	0.662771	FALSE
F7	K7	0.33941	0.955332	FALSE
F8	K8	0.869528	0.164258	FALSE
F9	K9	0.0796996	1.75243	FALSE
F10	K10	0.205622	1.2657	FALSE
F11	K11	0.228617	-1.20393	FALSE
F12	K12	0.983951	0.0201156	FALSE
F13	K13	0.244901	1.16282	FALSE
F14	K14	0.460228	0.738471	FALSE
F15	K15	0.487746	-0.693899	FALSE
F16	K16	0.274028	-1.09383	FALSE
F17	K17	0.401639	-0.838697	FALSE
F18	K18	0.684992	-0.405661	FALSE
F19	K19	0.714209	-0.366209	FALSE
F20	K20	0.981471	0.0232248	FALSE
F21	K21	0.672906	0.422164	FALSE
F22	K22	0.346307	0.941776	FALSE
F23	K23	0.497754	-0.678029	FALSE
F24	K24	0.142655	-1.46598	FALSE
F25	K25	0.494935	0.682481	FALSE
F26	K26	0.590514	0.538091	FALSE
F27	K27	0.270573	-1.10174	FALSE
F28	K28	0.573608	-0.562746	FALSE
F29	K29	0.619698	0.496279	FALSE
F30	K30	0.460167	-0.738572	FALSE
F31	K31	0.238871	1.17781	FALSE
F32	K32	0.938095	-0.077665	FALSE
F33	K33	0.132326	-1.50499	FALSE
F34	K34	0.721629	-0.356282	FALSE
F35	K35	0.997082	0.00365676	FALSE
F36	K36	0.441002	0.770502	FALSE
F37	K37	0.277057	1.08695	FALSE
F38	K38	0.219984	1.22657	FALSE
F39	K39	0.149897	1.43989	FALSE
F40	K40	0.0325425	-2.13768	TRUE
F41	K41	0.330179	0.973752	FALSE
F42	K42	0.753573	0.313932	FALSE

### Sheet: STATKO_sepsisincidence
Z	X	p.value	test.statistic	reject
F1	K1	0.37275	0.891335	FALSE
F2	K2	0.509608	-0.659448	FALSE
F3	K3	0.749959	-0.318693	FALSE
F4	K4	0.260441	-1.12535	FALSE
F5	K5	0.163737	-1.39261	FALSE
F6	K6	0.617331	-0.499637	FALSE
F7	K7	0.0955746	1.6667	FALSE
F8	K8	0.545493	0.604527	FALSE
F9	K9	0.808788	0.24199	FALSE
F10	K10	0.530548	0.627169	FALSE
F11	K11	0.732153	-0.342263	FALSE
F12	K12	0.0745186	1.78342	FALSE
F13	K13	0.229417	1.20186	FALSE
F14	K14	0.0510034	-1.95145	FALSE
F15	K15	0.367997	-0.900232	FALSE
F16	K16	0.126204	-1.52924	FALSE
F17	K17	0.258353	-1.13029	FALSE
F18	K18	0.534145	-0.621691	FALSE
F19	K19	0.153208	-1.42829	FALSE
F20	K20	0.466178	0.728711	FALSE
F21	K21	0.807785	-0.243285	FALSE
F22	K22	0.0786785	-1.75841	FALSE
F23	K23	0.706999	-0.37589	FALSE
F24	K24	0.425462	-0.796982	FALSE
F25	K25	0.513105	-0.654011	FALSE
F26	K26	0.311141	-1.01283	FALSE
F27	K27	0.719995	-0.358465	FALSE
F28	K28	0.179214	1.34318	FALSE
F29	K29	0.602677	0.520555	FALSE
F30	K30	0.942811	-0.0717371	FALSE
F31	K31	0.220287	-1.22577	FALSE
F32	K32	0.830978	-0.213448	FALSE
F33	K33	0.507895	-0.662119	FALSE
F34	K34	0.0432075	-2.0217	TRUE
F35	K35	0.250179	-1.14991	FALSE
F36	K36	0.0145715	-2.44286	TRUE
F37	K37	0.589266	-0.5399	FALSE
F38	K38	0.187831	1.31702	FALSE
F39	K39	0.1679	-1.37898	FALSE
F40	K40	0.59294	0.534581	FALSE
F41	K41	0.52463	0.636224	FALSE
F42	K42	0.480934	0.704801	FALSE

### Sheet: PRSKO_chdmortality
Z	X	p.value	test.statistic	reject
F1	K1	0.724739	-0.352132	FALSE
F2	K2	0.399724	-0.842114	FALSE
F3	K3	0.167715	1.37958	FALSE
F4	K4	0.014811	-2.43697	TRUE
F5	K5	0.0834252	1.73115	FALSE
F6	K6	0.609888	-0.510233	FALSE
F7	K7	0.18474	-1.3263	FALSE
F8	K8	0.320358	-0.993723	FALSE
F9	K9	0.572414	0.5645	FALSE
F10	K10	0.0077272	2.66376	TRUE
F11	K11	0.273851	1.09424	FALSE
F12	K12	0.27058	1.10173	FALSE
F13	K13	0.387184	0.864735	FALSE
F14	K14	0.0248409	-2.24387	TRUE
F15	K15	0.336248	-0.961606	FALSE
F16	K16	0.383068	0.872257	FALSE
F17	K17	0.785495	-0.272165	FALSE
F18	K18	0.486223	0.696329	FALSE
F19	K19	0.133766	-1.49942	FALSE
F20	K20	0.87184	-0.161321	FALSE
F21	K21	0.508715	0.660839	FALSE
F22	K22	0.958214	-0.0523955	FALSE
F23	K23	0.689886	0.39901	FALSE
F24	K24	0.242686	1.1683	FALSE
F25	K25	0.939982	0.0752923	FALSE
F26	K26	0.573842	0.562403	FALSE
F27	K27	0.279293	-1.08191	FALSE
F28	K28	0.940529	-0.0746052	FALSE
F29	K29	0.424998	-0.79778	FALSE
F30	K30	0.875164	-0.157102	FALSE
F31	K31	0.729634	-0.345613	FALSE
F32	K32	0.439059	-0.773783	FALSE
F33	K33	0.682707	0.408772	FALSE
F34	K34	0.513576	0.65328	FALSE
F35	K35	0.345995	0.942385	FALSE
F36	K36	0.526292	0.633676	FALSE
F37	K37	0.614604	0.503512	FALSE
F38	K38	0.988264	0.01471	FALSE
F39	K39	0.594847	0.531825	FALSE
F40	K40	0.083542	1.73049	FALSE
F41	K41	0.562653	-0.578906	FALSE
F42	K42	0.698924	-0.386773	FALSE

### Sheet: PRSKO_chdincidence
Z	X	p.value	test.statistic	reject
F1	K1	0.0783757	1.76019	FALSE
F2	K2	0.854485	-0.183399	FALSE
F3	K3	0.368526	-0.899238	FALSE
F4	K4	0.400383	-0.840938	FALSE
F5	K5	0.843652	0.197225	FALSE
F6	K6	0.0371591	2.08401	TRUE
F7	K7	0.359118	0.917046	FALSE
F8	K8	0.626397	0.486804	FALSE
F9	K9	0.414095	-0.816708	FALSE
F10	K10	0.0584064	1.89264	FALSE
F11	K11	0.779311	-0.280217	FALSE
F12	K12	0.778372	-0.281441	FALSE
F13	K13	0.923344	0.0962227	FALSE
F14	K14	0.397516	-0.846066	FALSE
F15	K15	0.775925	0.284634	FALSE
F16	K16	0.717878	-0.361296	FALSE
F17	K17	0.113219	-1.58389	FALSE
F18	K18	0.966308	0.0422386	FALSE
F19	K19	0.384757	-0.869164	FALSE
F20	K20	0.297278	1.04229	FALSE
F21	K21	0.548611	0.599842	FALSE
F22	K22	0.775756	0.284855	FALSE
F23	K23	0.732347	0.342005	FALSE
F24	K24	0.658928	-0.441393	FALSE
F25	K25	0.0393808	2.06019	TRUE
F26	K26	0.932335	0.0849073	FALSE
F27	K27	0.088531	-1.7032	FALSE
F28	K28	0.825961	0.219884	FALSE
F29	K29	0.98308	0.0212083	FALSE
F30	K30	0.500063	0.674391	FALSE
F31	K31	0.00515958	2.7969	TRUE
F32	K32	0.979877	0.0252235	FALSE
F33	K33	0.683836	0.407234	FALSE
F34	K34	0.964341	-0.0447063	FALSE
F35	K35	0.182588	-1.33283	FALSE
F36	K36	0.24932	1.152	FALSE
F37	K37	0.423884	-0.799701	FALSE
F38	K38	0.432051	-0.785688	FALSE
F39	K39	0.328535	-0.977068	FALSE
F40	K40	0.693648	0.393909	FALSE
F41	K41	0.754131	-0.313197	FALSE
F42	K42	0.59126	-0.537011	FALSE

### Sheet: STATKO_chdincidence
Z	X	p.value	test.statistic	reject
F1	K1	0.801645	0.251218	FALSE
F2	K2	0.11625	-1.57071	FALSE
F3	K3	0.068044	1.82472	FALSE
F4	K4	0.379487	0.878841	FALSE
F5	K5	0.991646	0.0104701	FALSE
F6	K6	0.502923	0.669898	FALSE
F7	K7	0.849385	-0.189903	FALSE
F8	K8	0.177107	-1.34972	FALSE
F9	K9	0.219582	1.22764	FALSE
F10	K10	0.812363	0.237379	FALSE
F11	K11	0.209822	-1.25405	FALSE
F12	K12	0.481602	0.703729	FALSE
F13	K13	0.607694	0.513367	FALSE
F14	K14	0.231726	-1.19592	FALSE
F15	K15	0.00123266	-3.23121	TRUE
F16	K16	0.208244	1.25841	FALSE
F17	K17	0.830377	-0.214219	FALSE
F18	K18	0.0680929	1.82439	FALSE
F19	K19	0.325844	0.982519	FALSE
F20	K20	0.0101758	2.5698	TRUE
F21	K21	0.578931	0.554946	FALSE
F22	K22	0.103943	-1.62603	FALSE
F23	K23	0.700067	0.38523	FALSE
F24	K24	0.154184	-1.42491	FALSE
F25	K25	0.91117	-0.111563	FALSE
F26	K26	0.695402	-0.391534	FALSE
F27	K27	0.254806	-1.13875	FALSE
F28	K28	0.818071	-0.230027	FALSE
F29	K29	0.977279	0.0284806	FALSE
F30	K30	0.0579715	1.89591	FALSE
F31	K31	0.927921	-0.0904608	FALSE
F32	K32	0.571939	-0.565198	FALSE
F33	K33	0.0552821	1.91665	FALSE
F34	K34	0.304063	1.02776	FALSE
F35	K35	0.214683	1.24079	FALSE
F36	K36	0.557431	0.586662	FALSE
F37	K37	0.808553	-0.242293	FALSE
F38	K38	0.0692944	1.8165	FALSE
F39	K39	0.183848	1.329	FALSE
F40	K40	0.0923376	-1.68319	FALSE
F41	K41	0.249108	1.15252	FALSE
F42	K42	0.992853	0.00895712	FALSE

### Sheet: STATKO_chdmortality
Z	X	p.value	test.statistic	reject
F1	K1	0.775499	-0.28519	FALSE
F2	K2	0.378076	-0.881447	FALSE
F3	K3	0.158045	-1.41168	FALSE
F4	K4	0.904363	0.120152	FALSE
F5	K5	0.799666	0.25378	FALSE
F6	K6	0.71388	-0.36665	FALSE
F7	K7	0.337643	-0.958833	FALSE
F8	K8	0.634322	0.475652	FALSE
F9	K9	0.14523	1.45659	FALSE
F10	K10	0.63312	-0.47734	FALSE
F11	K11	0.695882	-0.390886	FALSE
F12	K12	0.0754948	-1.77745	FALSE
F13	K13	0.29544	-1.04626	FALSE
F14	K14	0.14807	1.44638	FALSE
F15	K15	0.661035	0.438484	FALSE
F16	K16	0.134334	1.49723	FALSE
F17	K17	0.938914	0.0766343	FALSE
F18	K18	0.533553	0.622592	FALSE
F19	K19	0.0742125	1.7853	FALSE
F20	K20	0.230423	-1.19927	FALSE
F21	K21	0.255822	1.13632	FALSE
F22	K22	0.88865	-0.140013	FALSE
F23	K23	0.793823	-0.261349	FALSE
F24	K24	0.754509	-0.3127	FALSE
F25	K25	0.686361	0.403798	FALSE
F26	K26	0.804356	-0.247713	FALSE
F27	K27	0.613172	0.505551	FALSE
F28	K28	0.433388	-0.783408	FALSE
F29	K29	0.912669	0.109673	FALSE
F30	K30	0.704963	0.37863	FALSE
F31	K31	0.867414	0.166944	FALSE
F32	K32	0.096596	1.66158	FALSE
F33	K33	0.78383	-0.274331	FALSE
F34	K34	0.24692	1.15786	FALSE
F35	K35	0.38795	0.863342	FALSE
F36	K36	0.803832	0.248391	FALSE
F37	K37	0.143236	1.46384	FALSE
F38	K38	0.370129	-0.896231	FALSE
F39	K39	0.673375	-0.421521	FALSE
F40	K40	0.529107	0.62937	FALSE
F41	K41	0.0713091	1.8035	FALSE
F42	K42	0.486351	0.696124	FALSE
